# Genome-wide discovery reveals 30 loci for choroidal thickness and uncovers potential causal links with angle-closure glaucoma

**DOI:** 10.64898/2026.05.26.26354075

**Authors:** Samantha Sze-Yee Lee, Carol A Wang, Victor A de Vries, Dirk J van Hemert, Alicia Schulze, Caroline Brandl, Asma M Aman, David Alonso-Caneiro, Hélène Choquet, Mathias Gorski, Christopher J Hammond, Iris M Heid, Michael L Hunter, Pirro Hysi, Chen Jiang, Jost B Jonas, Caroline CW Klaver, Sander CM Kneepkens, Simon C König, Gareth Lingham, Christian Luber, Philip E Melton, Craig E Pennell, Wishal D Ramdas, Scott A Read, Alexander K Schuster, Ya Xing Wang, Martina E. Zimmermann, International Glaucoma Genetics Consortium, Anthony P Khawaja, Puya Gharahkhani, Stuart MacGregor, Jeremy A Guggenheim, David A Mackey

**Affiliations:** The University of Western Australia, Centre for Ophthalmology and Visual Science (incorporating the Lions Eye Institute), Perth, WA, Australia; School of Optometry and Vision Science, UNSW, Sydney, New South Wales, Australia; QIMR Berghofer, Brisbane, QLD, Australia; School of Medicine and Public Health, The University of Newcastle, Newcastle, NSW, Australia; Reproductive and Family Health Research Program, Hunter Medical Research Institute, New Lambton Heights, NSW, Australia; Department of Ophthalmology, Erasmus University Medical Center, Rotterdam, The Netherlands; Department of Epidemiology, Erasmus University Medical Center, Rotterdam, The Netherlands; The Generation R Study Group, Erasmus University Medical Center, Rotterdam, The Netherlands; Institute of Medical Biostatistics, Epidemiology and Informatics, University Medical Center of the Johannes Gutenberg-University of Mainz, Mainz, Germany; Department of Ophthalmology, University Hospital Regensburg, Regensburg, Germany; Department of Genetic Epidemiology, University of Regensburg, Regensburg, Germany; Faculty of Health, Medicine and Behavioural Sciences, The University of Queensland, Brisbane, QLD, Australia; School of Science, Technology and Engineering, University of Sunshine Coast, Petrie, QLD, Australia; Centre for Vision and Eye Research, Optometry and Vision Science, Queensland University of Technology, Brisbane, QLD, Australia; Kaiser Permanente, Division of Research, Pleasanton, CA, USA; Department of Health Systems Science, Kaiser Permanente Bernard J. Tyson School of Medicine, Pasadena, CA, USA; Departments of Ophthalmology and Twin Research & Ageing, Genomic Epidemiology, King’s College London, London, United Kingdom; School of Population and Global Health, Faculty of Health and Medical Sciences, University of Western Australia; Busselton Population Medical Research Institute, Busselton, Western Australia, Australia; Rothschild Foundation Hospital, Paris, France; Singapore Eye Research Institute, Singapore National Eye Center, Singapore; Beijing Visual Science and Translational Eye Research Institute (BERI), Beijing Tsinghua Changgung Hospital, Tsinghua Medicine, Tsinghua University, Beijing, China; LV Prasad Eye Institute, Hyderabad, Telangana, India; Department of Ophthalmology, Radboudumc, Nijmegen, The Netherlands; Institute of Molecular and Clinical Ophthalmology Basel, Basel, Switzerland; Department of Ophthalmology, University Medical Center of the Johannes Gutenberg-University Mainz, Mainz, Germany; Centre for Eye Research Ireland, Sustainability and Health Research Hub, Technological University Dublin, Dublin, Ireland; Centre for Eye Research Australia, Melbourne, Australia; Menzies Institute for Medical Research, School of Medicine, University of Tasmania, Hobart, TAS, Australia; NIHR Biomedical Research Centre, Moorfields Eye Hospital NHS Foundation Trust & UCL Institute of Ophthalmology, London, UK; School of Medicine, University of Queensland, Brisbane QLD, Australia; School of Optometry & Vision Sciences, Cardiff University, Cardiff, United Kingdom

**Keywords:** choroid, genome-wide association studies, macular degeneration, Mendelian randomisation, primary angle-closure glaucoma, refractive error, Canadian Longitudinal Study on Aging

## Abstract

The choroid is critical for maintaining vision and implicated in several ocular diseases, being the sole source of nutrients and waste removal for the outer retina. Genetic discovery can help elucidate the pathways through which choroidal features influence disease risk. Our meta-analysis of genome-wide association studies (n= 78,682 participants) identified 30 genomic regions, including 20 novel loci, associated with choroidal thickness. Findings suggest inflammatory and vascular processes drive choroidal thickness, with overlapping mechanisms shared with refractive error. Genome-wide independently significant SNPs accounted for 18.7% of the genetic variance in choroidal thickness. Mendelian randomisation analyses showed a causal effect of age-related macular degeneration on choroidal thickness, and suggest a bidirectional causal effect between choroidal thickness and primary angle-closure glaucoma. These findings provide insight into the shared genetic architecture and biological pathways linking choroidal thickness and related diseases.

---

The choroid is a vascular-rich layer sandwiched between the retina and sclera; in mammals, it serves as the only source of nutrient and waste removal for the highly metabolic outer retina, including the photoreceptors. Because of its vascular nature, choroidal thickness (ChT) varies with chronic systemic or ocular disease, especially those that involve vascular or inflammatory processes. The choroid tends to be thinner in age-related macular degeneration (AMD)^1^ and pathological myopia;^2^ but thicker in polypoidal choroidal vasculopathy^1^ and primary angle-closure disease.^3,4^ Associations between ChT and best-corrected visual acuity have also been found in population-based cohorts,^5,6^ prompting the suggestion that ChT could be a biomarker of visual function.

Despite the importance of the choroid, its genetics has received little research attention. Studies in Asian populations have noted associations between ChT and variants within *CFH*, a major AMD susceptibility gene.^7–9^ A study of 38,000 Europeans in the UK Biobank, revealed 19 lead SNPs across 16 genomic risk loci for ChT and a SNP-based heritability of 16.8%. Together, these studies suggest that the ChT has a heritable, polygenic component. None of the previously reported loci have been independently replicated. In the current study, we report 20 novel genetic loci for ChT. We further explored causal relationships of ChT and genetic architecture overlaps with refractive error, AMD, and primary angle-closure glaucoma (PACG).
