## Supplementary Table for "Genome-wide discovery reveals 30 loci for choroidal thickness and uncovers potential causal links with angle-closure glaucoma"

### Sheet: SuppT1
Supplementary Table 1: Cohort-specific details
Cohort		Demographic				Phenotype and covariables				Genotyping and imputation
		Location	N	Age (years)	Female (n, %)	ChT phenotyping method	ChT (µm)	Axial length (mm)	SphE (D)	Genotyping array	Imputation panel
Stage 1 GWAS
IGGC cohorts	AugUR Study	Regensburg, Germany	945	Mean= 72.6 ± 4.1	460 (48.7%)	Heidelberg SD-OCT scans on EDI mode; single subfoveal point measured manually offline	239.5 ± 84.1	-	+0.51 ± 2.45	Infinium Global Screening Array 24	HRC r1.1 2016
				Range= 70.3–93.6
	BHAS	Busselton, WA, Australia	2992	Mean= 64.1 ± 6.0	1621 (54.2%)	Heidelberg SD-OCT scans on EDI mode; central 0.5mm-diameter circle from vertical and horizontal B-scans; ChT measured offline using custom software	273.3 ± 76.8	23.7 ± 0.8a	-0.24 ± 1.67	Illumina 660 W Quad Array Bead Chip	TOPMed
				Range= 51.4–79.9
	The Raine Study Gen2 (batch 1)	Perth, WA, Australia	753	Mean= 24.8 ± 4.2	391 (51.9%)		371.4 ± 84.0	23.6 ± 1.0		Infinium HD Human660W-Quad Beadchip	TOPMed
				Range= 19.4–30.3
	Rotterdam Study I	Rotterdam, Netherlands	1004	Mean= 82.6 ± 4.6	595 (59.3%)	Topcon 3D 1000 mk2, Topcon 3D 2000; Central 0.5mm-diameter circle from vertical and horizontal B-scans; ChT measured offline using custom software	173.7 ± 24.1	23.4 ± 1.1		Infinium II HumanHap550(-Duo) (Illumina)	HRC v1.1
				Range= 72.5–97.8)
	Rotterdam Study II		1191	Mean= 77.8 ± 5.4	659 (55.3%)		184.8 ± 42.0	23.5 ± 1.1		Infinium II HumanHap550(-Duo) (Illumina)	HRC v1.1
				Range= 66.41–98.8
	Rotterdam Study III		2437	Mean= 68.0 ± 6.9	1374 (56.4%)		207.8 ± 57.2	23.8 ± 1.1		610-Quad Genotyping BeadChip (Illumina)	HRC v1.1
				Range= 47.1–95.0
	Rotterdam Study IV		2251	Mean= 57.3 ± 10.4	1270 (56.4%)		173.7 ± 24.1	23.7 ± 1.2		GSA-MD v3.1 array (Illumina)	HRC v1.1
				Range= 41.0–96.1
	Gutenberg Health Study	Gutenberg, Germany	1487	Mean= 59.3 ± 10.4	714 (48.0%)	Heidelberg SD-OCT scans on EDI mode; single subfoveal point measured manually offline	252.8 ± 73.5	23.8 ± 0.2	-0.58 ± 2.26	Illumina Omni 2.5 (EURHD)	Beagle 5.0
				Range= 40–80
Generation R		Rotterdam, Netherlands	2356	Mean= 9.3 ± 1.1	1224 (49.1%)	Topcon 3D 1000 mk2, Topcon 3D 2000; Central 0.5mm-diameter circle from vertical and horizontal B-scans; ChT measured offline using custom software	302.7 ± 69.8	23.5 ± 0.9	-0.19 ± 1.73	HumanHap 610K and HumanHap 660W	HRC v1.1
				Range= 7.4 to 13.3
CLSAb		Canada	18443	Mean= 61.4 ± 9.5	9056 (49.1%)%	Estimated from machine-learning program based on fundus photos; trained on BHAS	251.0 ± 63.7	-	-	Affymetrix Axiom array	TOPMed
				Range= 45–86
Stage 2 GWASc
UK Biobankd		United Kingdom	44823	Mean= 56.8 ± 7.9	24,058 (53.7%)	Spectral Domain Topcon 3D OCT 1000 Mark II; 3D 6x6mm macular volume scans.	200.3 ± 46.1	-	-	Affymetrix Applied Biosystems UK BiLEVE Axiom Array (n= 49,950}; Affymetrix Applied Biosystems UK Biobank Axiom Array (n= 438,427)	HRC v1.1
Test cohorts
OWAB + the Raine Study Gen2 (batch 2)e		Perth, WA, Australia	609	Mean= 31.3 ± 12.4	345 (56.6%)	Heidelberg SD-OCT scans on EDI mode; central 0.5mm-diameter circle from vertical and horizontal B-scans; ChT measured offline using custom software	355.3 ± 88.2	23.5 ± 1.2		The Raine Study Gen2 (n=103): OmniExpress-24 BeadChip Array; OWAB (n= 506) analysed on Infinium Global Screening Arrays v3 (266 analysed in 2013; 246 analysed in 2021)	OWAB: TOPMed; the Raine Study Gen2: HRC v1.1
				Range= 15.7 to 79.7
Beijing Eye Study		Beijing, China	1128	Mean= 64.0 ± 9.2	700 (62.1%)	Heidelberg SD-OCT scans on EDI mode; single subfoveal point measured manually offline	251.8 ± 104.9	23.2 ± 1.2	-	579 samples analysed on a Human 610k Quad; 549 analysed on an IlluminaOmni Express	GAsP
				Range= 50–93
	a Estimated from spherical equivalent and corneal curvature based on the formula by Lingham G et al. (2024) "The long and short of it: a comprehensive assessment of axial length estimation in myopic eyes from ocular and demographic variables". Eye (Lond)
	b Full genotyping and imputation details available at https://www.clsa-elcv.ca/wp-content/uploads/2023/06/clsa_gwas_v3.pdf
	c Second stage includes all cohorts from the initial GWAS and the UK Biobank
	d Information taken from Zekavat SM et al. (2024) "Phenome- and genome-wide analyses of retinal optical coherence tomography images identify links between ocular and systemic health" Sci Transl Med; the authors of that paper acknowledged that ChT (termed chorio-scleral interface [CSI] in their paper) may be underestimated due to the OCT unable to penetrate the full thickness of the choroid at the…
	e Includes 512 participants from OWAB and 103 from the Raine Study Gen2, independent of the Raine Study Gen2 batch included in the GWAS
	Abbrevations
	BHAS= Busselton Healthy Aging Study
	ChT= choroidal thickness
	CLSA= Canadian Longitudinal Study of Aging
	EDI= enhanced depth imaging
	GAsP= GenomeAsia 100k Project
	GWAS= genome-wide association Study
	HRC= Haplotype Reference Consortium
	IGGC= international glaucoma genetics consortium
	OWAB= Ophthalmic Western Australia Biobank
	SphE= spherical equivalent
	SD-OCT= spectral domain optical coherance tomography
	TOPMed= Trans-Omics for Precision Medicine

### Sheet: SuppT2
Supplementary Table 2: Lead SNPs from Stage 1 GWAS (IGGC + GenR + CLSA cohorts)
Lead SNP	Chromosome	Position*	P	Other independent significant SNPs within loci	Closest gene
rs3791224	2	221981	4.43e-14	rs75141812; rs4430979; rs1304221; rs300780; rs300751; rs6710233	SH3YL1
rs1651269	5	158028576	1.38e-10	-	RP11-32D16.1
rs9371487	6	151301256	3.38e-08	-	MTHFD1L
rs1129038	15	28356859	3.32e-16	-	HERC2
rs524952	15	35005886	4.59e-10	rs524952	GJD2
rs11663072	18	42814687	3.18e-10	rs11664603	SLC14A2
*Position in build 37

### Sheet: SuppT3
Supplementary Table 3: Independently significant SNPs
Locus	Lead SNP	Chromosome	Position*	P	nSNPs	nGWASSNPs
1	rs11207669	1	61267610	4.068e-10	15	15
	rs4558005	1	61270266	3.722e-09	19	19
	rs12739000	1	61322058	1.534e-13	23	23
	rs763638508	1	61335840	2.076e-10	20	20
	rs1777548	1	61481337	4.52e-08	23	23
2	rs16840422	1	196652834	3.989e-09	117	115
	rs9970075	1	196673430	5.157e-09	152	151
	rs1329427	1	196704559	4.089e-12	26	23
	rs6675769	1	196941661	8.113e-10	44	44
3	rs12714397	2	23368	1.19e-10	1	1
	rs4430979	2	47208	9.484e-12	18	18
	rs4854353	2	76379	6.587e-09	1	1
	rs300804	2	101379	5.989e-10	5	5
	rs300780	2	110819	1.672e-19	23	23
	rs13017669	2	136348	4.42e-16	94	93
	rs74854229	2	153224	4.071e-08	48	47
	rs300751	2	209063	5.722e-21	6	6
	rs3791224	2	221981	1.944e-18	59	57
	rs75141812	2	290003	1.839e-13	2	2
	rs7598301	2	300606	1.202e-15	61	59
4	rs851382	2	19457282	5.063e-09	52	50
5	rs7625348	3	46044173	1.944e-09	74	71
6	rs144184445	3	187020711	3.949e-08	3	3
7	rs13118211	4	82400811	1.152e-08	8	8
8	rs11734405	4	146081096	2.889e-08	29	29
9	rs2963463	5	157895049	1.398e-13	36	34
	rs10050393	5	157918946	4.32e-08	10	10
	5:158003184_AT_A	5	158003184	5.484e-09	16	16
	rs2434612	5	158022041	1.279e-19	55	55
	rs1650506	5	158030482	1.67e-08	28	28
10	6:22072350_ACATC_A	6	22072350	1.136e-12	43	43
	6:22102423_AT_A	6	22102423	7.515e-09	20	20
11	rs577469	6	151292602	4.653e-09	87	85
	rs6919851	6	151294962	7.816e-14	66	66
	rs9478898	6	151320648	4.385e-10	71	71
12	rs11761083	7	156044166	1.377e-09	26	24
13	rs74661234	8	8558309	1.003e-08	1	1
14	rs17149807	8	9192927	3.845e-09	28	28
	rs4841229	8	9678029	3.123e-09	167	164
	rs28404841	8	9719827	1.465e-08	73	73
	rs13271489	8	9803712	1.408e-09	33	33
	rs670044	8	9892529	4.019e-08	18	18
	rs4841282	8	9975604	8.365e-09	41	41
	rs11250098	8	10818607	1.93e-08	217	212
15	rs199884711	8	108568628	5.66e-13	166	165
	rs35633302	8	108585198	1.187e-09	54	54
16	rs12285584	11	88935088	5.702e-09	8	8
17	rs571856	11	128691976	3.405e-08	66	66
18	rs5442	12	6954864	2.638e-11	2	2
	rs11064443	12	6991253	9.084e-09	1	1
19	rs770385	13	51142969	2.754e-10	52	50
20	rs7140683	14	70382672	4.149e-09	1	1
	rs1007695	14	70392292	6.129e-10	3	3
	rs1276119	14	70396881	2.996e-08	1	1
	rs17174862	14	70398728	7.011e-16	13	13
	rs1276120	14	70398892	1.131e-09	2	2
	rs8016072	14	70402722	5.181e-10	10	10
	rs10141617	14	70416442	1.187e-08	33	32
	rs227444	14	70443534	1.844e-08	7	6
	rs56242824	14	70468536	1.359e-09	23	19
	rs12889195	14	70469131	1.217e-11	8	8
	rs8012912	14	70474207	7.754e-11	6	6
	rs1005543	14	70492846	3.066e-08	4	4
21	rs10143492	14	75212114	3.604e-09	98	96
22	rs4778138	15	28335820	1.823e-08	9	9
	rs4778241	15	28338713	3.493e-13	6	6
	rs12913832	15	28365618	9.084e-35	10	9
	rs916977	15	28513364	8.337e-18	22	22
	rs111458470	15	28534553	2.59e-11	12	12
	rs79286671	15	28534684	6.714e-10	27	27
23	rs560766	15	35000942	1.44e-11	60	58
	rs678510	15	35003309	2.472e-09	6	6
	rs683922	15	35008676	6.374e-16	14	13
	rs11073064	15	35028126	8.637e-10	5	5
	rs644339	15	35032856	1.137e-10	4	4
24	rs7166032	15	79365780	9.134e-11	4	4
	rs7162454	15	79368982	3.004e-11	2	2
	rs6495367	15	79375347	2.721e-13	44	44
	rs1293153304	15	79384209	4.457e-08	2	2
	rs36068099	15	79438598	2.877e-12	78	78
	rs11631353	15	79445685	3.981e-08	6	6
25	rs875391	15	89735582	1.022e-10	56	56
	rs4932215	15	89746132	5.749e-10	20	20
26	rs2908972	17	11407259	2.41e-08	13	13
27	rs34609292	17	12561079	1.251e-11	33	33
28	rs13381225	18	42812127	7.298e-12	49	48
	rs11664603	18	42828726	8.629e-12	9	9
	rs62093667	18	42873256	2.852e-08	4	4
	rs1462151	18	42896817	7.706e-09	31	29
29	rs12953562	18	47370934	6.178e-11	7	7
30	rs135173	22	39646201	1.187e-09	16	16
*Position in build 37
Abbreviations
AMD= age-related macular degeneration
CADD= Combined annotation dependent depletion score. SNPs with values >12.37 (bolded) are considered deletrious
CLSA= Canadian Longitudinal Study of Aging
GenR= Generation R
IGGC= international glaucoma genetics consortium
RINT= rank-inverse transformed choroidal thickness

### Sheet: SuppT4
Supplementary Table 4: Significant pathways at FDR< 0.05 based on MAGMA
Pathway	P	FDR q
GOBP_CELL_SUBSTRATE_JUNCTION_ORGANIZATION	6.5929e-06	0.0399884
GOBP_RENAL_SYSTEM_DEVELOPMENT	7.955e-06	0.0399884
WP_OXIDATIVE_DAMAGE_RESPONSE	8.5802e-06	0.0399884
BLALOCK_ALZHEIMERS_DISEASE_UP	9.4024e-06	0.0399884
GOCC_CHROMATIN	1.213e-05	0.0412711
No gene set achieved significance at a Bonferroni-corrected level of p< 2.94×10-6
FDR= false discovery rate; significance level at q< 0.05
n_genes_in_set= number of genes in gene set

### Sheet: SuppT5
Supplementary table 5: Colocalisation of ChT variants
Locus	Lead SNPs	Colocalisation (PP4)^
		Refractive error	AMD	PACG
1	rs12739000	0.65	0.01	0.027759
	rs1777548
2	rs1329427	0.02	0	0.0138862
3	rs300751	0.99	0.04	0.987139
4	rs851382	0.01	0.04	0.143593
5	rs7625348	0.03	0.01	0.931891
6	rs144184445	0.02	0.03	0.000141545
7	rs13118211	0.99	0.02	0.820929
8	rs11734405	0.7	0.02	0.0254064
9	rs2434612	0.02	0.01	0.0107594
10	rs1383017982	0.99	0.01	0.0245557
11	rs6919851	0.65	0.02	0.969568
12	rs11761083	0.08	0.01	0.0105889
13	rs74661234	0.13	0.03	0.0135967
14	rs13271489	0.37	0.04	0.0120088
	rs11250098
15	rs199884711	0	0.01	0.278368
16	rs12285584	0.01	0.47	0.0100194
17	rs571856	>0.99	0.03	0.0108447
18	rs5442	>0.99	0.72	0.138885
19	rs770385	0.18	0.04	0.00937524
20	rs7140683	0.95	0.2	0.0856431
	rs17174862
	rs12889195
21	rs10143492	0.04	0.01	0.0152473
22	rs12913832	0.33	0.17	>0.99
23	rs683922	0.99	0.05	0.965519
24	rs6495367	0.98	0.01	0.019059
25	rs875391	0.01	0.97	0.0529103
26	rs2908972	>0.99	0.01	0.00913755
27	rs34609292	0	0.01	0.307041
28	rs13381225	0.06	0.01	0.0356203
	rs1462151
29	rs12953562	0.99	0.1	0.27533
30	rs135173	0.04	0.99	0.0107298
^Posterior probability that choroidal thickness and refractive error or AMD causal variant (colocalisation; PP4). Bold values indicate strong or moderate poseterior probability
Abbreviations
PACG= primary angle closure glaucoma
AMD= age-related macular degeneration
PP4= colocalisation posteriar probability

### Sheet: SuppT6
Supplementary Table 6: Instrumental variables
SNP	CHR	POS*	Effect_allele	NonEffect_allele	R2	F_stat
Choroidal thickness (rank-inverse transformed)
rs12739000	1	61322058	T	G	0.000703794	54.5255
rs1329427	1	196704559	T	C	0.000577615	48.0815
rs300751	2	209063	A	C	0.00107394	88.2659
rs851382	2	19457282	C	G	0.000534911	34.1649
rs7625348	3	46044173	T	C	0.000438235	36.0285
rs13118211	4	82400811	A	G	0.000404518	32.5669
rs11734405	4	146081096	T	C	0.000374167	30.7804
rs2434612	5	158022041	A	G	0.000984994	82.122
rs6919851	6	151294962	A	G	0.000681455	55.8514
rs11761083	7	156044166	A	G	0.000453051	36.7013
rs13271489	8	9803712	T	C	0.00045353	36.6584
rs12285584	11	88935088	T	C	0.000414598	33.9339
rs571856	11	128691976	T	C	0.000379522	30.4619
rs770385	13	51142969	A	G	0.000482245	39.8419
rs17174862	14	70398728	T	C	0.000784231	65.13
rs12913832	15	28365618	A	G	0.00203727	151.284
rs560766	15	35000942	A	G	0.000555514	45.6146
rs6495367	15	79375347	A	G	0.000651233	53.3997
rs875391	15	89735582	A	G	0.000504694	41.7784
rs2908972	17	11407259	A	T	0.000382665	31.1327
rs34609292	17	12561079	A	G	0.000559594	45.8892
rs13381225	18	42812127	A	G	0.000566217	46.9456
rs135173	22	39646201	T	C	0.000455566	36.99
Spherical equivalent refractive error (D)
rs4385750	1	61031682	G	C	0.00383672	43.0297
rs10157327	1	207365101	C	T	0.00369444	41.787
rs10204657	2	209223	A	T	0.00463815	50.6248
rs11685300	2	106766480	A	G	0.00267153	29.7227
rs7559338	2	157409472	C	T	0.00364312	41.0957
rs62182429	2	172769621	G	C	0.00313342	35.2349
rs1369520	2	178828065	T	A	0.0060321	67.3869
rs1550094	2	233385396	A	G	0.00986539	84.7287
rs178597	3	8196941	T	C	0.00375595	42.25
rs6807935	3	141114293	G	A	0.00614517	69.0903
rs80093364	4	81978791	G	A	0.00343913	38.7742
rs4425336	4	89753225	G	A	0.0048474	54.7042
rs1309574	5	64276648	G	C	0.00286259	32.1675
rs4712652	6	22078615	A	G	0.00369017	41.4355
rs9474019	6	51354717	T	C	0.00295838	33.0242
rs7744813	6	73643289	A	C	0.0125468	142.404
rs12193446	6	129820038	G	A	0.0171922	195.138
rs561060	6	151319827	T	C	0.00361345	40.6988
rs16890057	8	40726582	A	G	0.00812455	93.0446
rs1371951	8	53385818	G	C	0.00321671	36.3182
rs10089517	8	60178721	A	C	0.014459	161.109
rs7047314	9	18358128	G	A	0.00315469	34.7663
rs61840038	10	49406911	A	T	0.00264535	30.0681
rs1649053	10	60321487	C	T	0.00309776	34.343
rs11002109	10	79052563	G	A	0.00298546	33.6233
rs4517452	10	86021024	C	T	0.00701975	77.0353
rs56299331	10	114788436	T	C	0.00438824	49.2549
rs536830	11	30030436	C	A	0.00460778	51.956
rs11602008	11	40149305	T	A	0.0077996	87.6012
rs2155413	11	84634790	A	C	0.00312113	34.9334
rs247919	12	46268750	T	A	0.00267053	29.7595
rs3138142	12	56115585	T	C	0.0114234	117.579
rs1570884	13	50121511	G	A	0.00405323	45.3068
rs12853508	13	85607848	T	G	0.00304646	33.8863
rs1347190	13	100648099	G	A	0.00561464	56.25
rs762642	14	54423053	C	A	0.00483035	50.2993
rs2093210	14	60957279	T	C	0.00390882	44.2471
rs71417892	14	104507283	A	G	0.00391384	41.7246
rs634990	15	35006073	C	T	0.0180694	204.727
rs3851677	15	79380869	T	C	0.0057609	64.4715
rs17648524	16	7459683	C	G	0.00883858	100.145
rs2908972	17	11407259	A	T	0.00554891	62.596
rs9900830	17	31251862	T	C	0.00365417	37.541
rs6503752	17	54733715	T	C	0.00338768	37.5051
rs894949	17	74900105	T	C	0.00550918	30.304
rs12965607	18	47391025	G	T	0.0049316	54.713
rs8108705	19	19675367	T	G	0.00337459	36.8441
rs2229741	21	16340289	T	C	0.00274264	30.8642
rs710193	22	41223190	T	C	0.00272596	30.0323
Age-related macular degeneration
rs77742297	1	195991301	T	C	0.00581866	55.3475
rs149678084	1	196238173	A	G	0.00533516	50.7484
rs4388642	1	196494547	C	T	0.0988692	940.45
rs138149569	1	196607190	C	G	0.0100454	95.5528
rs7537588	1	196962982	G	A	0.0249668	237.485
rs115987516	1	197306247	C	T	0.00728837	69.3275
rs11884770	2	228086920	C	T	0.0032366	30.7867
rs62247658	3	64715155	T	C	0.00617873	58.7725
rs140647181	3	99180668	C	T	0.00480717	45.7261
rs1610258	3	99419721	T	C	0.00353203	33.5969
rs10033900	4	110659067	C	T	0.00738044	70.2032
rs114092250	5	35494448	A	G	0.00330203	31.4091
rs28399976	6	31725978	G	C	0.0033418	31.7875
rs116311752	6	31737279	A	G	0.00719317	68.4219
rs522162	6	31919917	C	T	0.0429043	408.108
rs1770	6	32627833	G	A	0.00448086	42.6222
rs943080	6	43826627	T	C	0.00627526	59.6907
rs1142	7	104756326	T	C	0.00386243	36.7397
rs11777697	8	23088984	G	C	0.00347965	33.0986
rs10781182	9	76617720	G	T	0.00372895	35.4701
rs1626340	9	101923372	A	G	0.00412137	39.2028
rs12357257	10	24999593	A	G	0.00315063	29.969
rs113769372	10	123951848	A	G	0.00759408	72.2354
rs56029211	10	124127990	C	T	0.100049	951.67
rs2248799	10	124223944	T	C	0.139694	1328.78
rs3138141	12	56115778	A	C	0.00362518	34.483
rs61941274	12	112132610	A	G	0.00391008	37.193
rs9564692	13	31821240	T	C	0.00415079	39.4826
rs61985136	14	68769199	T	C	0.00430529	40.9522
rs2414577	15	58680638	C	T	0.00647104	61.5529
rs2070895	15	58723939	A	G	0.00468937	44.6056
rs1864163	16	56997233	A	G	0.00830427	78.9908
rs72802342	16	75234872	A	C	0.0050129	47.6831
rs11080055	17	26649724	C	A	0.00344457	32.765
rs6565597	17	79526821	T	C	0.00479397	45.6006
rs67538026	19	1031438	T	C	0.00325904	31.0002
rs17855739	19	5831840	T	C	0.00633219	60.2322
rs2230199	19	6718387	C	G	0.0324758	308.912
rs429358	19	45411941	C	T	0.0195527	185.987
rs1888235	20	44623967	T	C	0.00421425	40.0862
rs117739907	20	56652781	T	A	0.00700898	66.6699
rs5754227	22	33105817	C	T	0.0110662	105.262
rs8135665	22	38476276	T	C	0.00451848	42.9801
Primary angle-closure glaucoma
rs1367228	2	56112440	C	A	0.00543789	35.7088
rs62186481	2	213759238	G	A	0.00530133	32.2934
rs12617010	2	228092459	C	A	0.00530882	34.5026
rs7692381	4	81903049	A	G	0.00509959	29.945
rs74718673	4	109616926	A	G	0.00562601	31.0917
rs973077	5	149373140	T	C	0.00487532	33.7517
rs7744813	6	73643289	C	A	0.00883745	54.084
rs73583640	8	52825005	G	A	0.00776693	79.9774
rs746970	9	4217822	A	G	0.00583047	38.1562
rs636736	11	118705145	G	A	0.00413067	29.2918
rs17256184	14	61534235	A	G	0.00453931	31.8798
rs12913832	15	28365618	A	G	0.0289143	213.764
rs11079404	17	59025721	G	A	0.00475026	29.0863
rs9606961	22	32873108	T	G	0.00617213	40.535
*Position in build 37

### Sheet: SuppT7
Supplementary Table 7: Heterogeneity and pleiotropy tests
Exposure	Outcome	Cochran's Q*	MR-Egger intercept
ChT	SER	423.9 (p< 0.001)	0.05 (p= 0.28)
ChT	AMD	86.0 (p< 0.001)	0.03 (p= 0.11)
ChT	PACG	326.0 (p< 0.001)	0.14 (p= 0.002)
SER	ChT	408.8 (p< 0.001)	-0.01 (p= 0.06)
AMD	ChT	107.3 (p< 0.001)	0.00 (p= 0.27)
PACG	ChT	128.0 (p< 0.001)	0.03 (p= 0.015)
*Cochran's Q on inverse variance weighted test
AMD= age-related macular degenartion
ChT= choroidal thickness
PACG= primary angle-closure glaucoma
SER= spherical equivalent refraction
